# The use of text mining to obtain a historical overview of research on therapeutic drug monitoring

**DOI:** 10.1101/2023.06.22.23291733

**Authors:** Tetsuo Matsuzaki, Hiroyuki Mizoguchi, Kiyofumi Yamada

## Abstract

Therapeutic drug monitoring (TDM) is a routine clinical practice used to individualize drug dosing and thereby maintain drug efficacy and minimize the consequences of overexposure. TDM is applied to many drug classes, including immunosuppressants, anticoagulants, antineoplastic agents, and antibiotics. Considerable efforts have been made to establish routine TDM practice for each drug. However, because TDM has been developed within the context of specific drugs, there is insufficient understanding of historical trends in TDM research itself.

In this study, we employed text mining approaches to explore trends in the TDM research field. We first performed a PubMed search to determine which drugs and drug classes have been extensively studied in the context of TDM. This investigation revealed that the most commonly studied drugs were warfarin and cyclosporine, followed by tacrolimus, heparin, and vancomycin. In terms of drug classes, most publications focused on antineoplastic agents, anticoagulants, immunosuppressants, and antibiotics. We next used a newly developed python-based module to obtain PubMed records of publications relevant to TDM, and then subjected them to text mining. Our analyses revealed how TDM research has evolved over the years.
