## Supplemental Table2 for "The use of text mining to obtain a historical overview of research on therapeutic drug monitoring"

### Sheet: Sheet1
Supplemental Table 2. The drugs in the major class that were categorized into either antineoplastic agents, anticoagulants, immunosuppressants, or antibiotics.
Efficacy	Generic name	ID	Name	Amounts
Antineoplastic	Sirolimus/rapamycin	D00753	Sirolimus (JAN/USAN/INN)	286
	Aminopterin	D02527	Aminopterin sodium (INN)	266
	Methotrexate	D00142	Methotrexate (JP18/USP/INN)	265
		D02115	Methotrexate sodium	265
	Mercaptopurine	D00161	Mercaptopurine (USP) Mercaptopurine hydrate (JP18)	189
		D04931	Mercaptopurine (INN) Mercaptopurine anhydrous	189
	Interferon alpha	D03305	Interferon alfa (NAMALWA) (JP18) Interferon alfa (BALL-1) (JAN) Interferon alfa (INN)	160
	Imatinib	D01441	Imatinib mesylate (USAN) Imatinib mesilate (JAN)	157
		D08066	Imatinib (INN)	157
	Fluorouracil	D00584	Fluorouracil (JP18/USP/INN)	144
	Everolimus	D02714	Everolimus (JAN/USAN/INN)	140
	Daunorubicin	D01264	Daunorubicin hydrochloride (JP18/USP)	121
		D07776	Daunorubicin (INN)DM	121
	Busulfan	D00248	Busulfan (JP18/USP/INN)	114
	Doxorubicin	D01275	Doxorubicin hydrochloride (JP18/USP)	108
		D03899	Doxorubicin (USAN/INN) ADR	108
Anticoagulant	Warfarin	D00564	Warfarin sodium (USP)	806
		D01280	Warfarin potassium (JP18)	806
		D08682	Warfarin (INN) Warfarine	806
	Heparin	D02112	Heparin sodium (JP18/USP/INN) Parnaparin sodium (INN)	668
		D02956	Anticoagulant heparin (USP)	668
	Dabigatran	D07082	Dabigatran etexilate mesylate (USAN) Dabigatran etexilate methanesulfonate (JAN)	206
		D07144	Dabigatran etexilate (USAN/INN)	206
		D09707	Dabigatran (USAN/INN)	206
	Ticlopidine	D01028	Ticlopidine hydrochloride (JP18/USP)	126
		D08594	Ticlopidine (INN)	126
	Clopidogrel	D00769	Clopidogrel bisulfate (USP) Clopidogrel sulfate (JP18) Clopidogrel sulfate tablets (JP18) Clopidogrel hydrogen sulphate	122
		D07729	Clopidogrel (USP/INN)	121
		D10823	Clopidogrel hydrochloride	121
		D10824	Clopidogrel besilate Clopidogrel besylate	121
Immunosuppressant	Cyclosporine	D00184	Cyclosporine (USP) Ciclosporin (JP18)	801
	Mycophenolate mofetil	D00752	Mycophenolate mofetil (JAN/USP)	444
		D05094	Mycophenolate mofetil hydrochloride (USAN)	444
		D05095	Mycophenolate sodium (USP)	444
		D05096	Mycophenolic acid (USAN/INN)	444
	Azathioprine	D00238	Azathioprine (JP18/USP/INN)	161
		D03033	Azathioprine sodium (USP)	161
	Tacrolimus	D00107	Tacrolimus (USP/INN) Tacrolimus hydrate (JP18)	701
		D08556	Tacrolimus (INN)	701
	Sirolimus/rapamycin	D00753	Sirolimus (JAN/USAN/INN)	286
	Everolimus	D02714	Everolimus (JAN/USAN/INN)	140
	Busulfan	D00248	Busulfan (JP18/USP/INN)	114
Antibacterial	Vancomycin	D00212	Vancomycin (USP)	526
		D00926	Vancomycin hydrochloride (JP18/USP)	526
	Clavulanate	D02370	Clavulanate potassium (JP18/USP) CVA	287
	Kanamycin	D00866	Kanamycin sulfate (USP) Kanamycin monosulfate (JP18)	171
		D03262	Kanamycin sulfate (JP18)	171
	Gentamicin	D01063	Gentamicin sulfate (JP18/USP)	167
		D08013	Gentamicin (BAN)	167
	Rifampicin	D00211	Rifampin (USP) Rifampicin (JP18/INN) (abbr) RIF	127
