## Supplemental Table3 for "The use of text mining to obtain a historical overview of research on therapeutic drug monitoring"

### Sheet: Sheet1
Supplemental Table 3. Stop words used in this study.
Stop words
i
me
my
myself
we
our
ours
ourselves
you
you're
you've
you'll
you'd
your
yours
yourself
yourselves
he
him
his
himself
she
she's
her
hers
herself
it
it's
its
itself
they
them
their
theirs
themselves
what
which
who
whom
this
that
that'll
these
those
am
is
are
was
were
be
been
being
have
has
had
having
do
does
did
doing
a
an
the
and
but
if
or
because
as
until
while
of
at
by
for
with
about
against
between
into
through
during
before
after
above
below
to
from
up
down
in
out
on
off
over
under
again
further
then
once
here
there
when
where
why
how
all
any
both
each
few
more
most
other
some
such
no
nor
not
only
own
same
so
than
too
very
s
t
can
will
just
don
don't
should
should've
now
d
ll
m
o
re
ve
y
ain
aren
aren't
couldn
couldn't
didn
didn't
doesn
doesn't
hadn
hadn't
hasn
hasn't
haven
haven't
isn
isn't
ma
mightn
mightn't
mustn
mustn't
needn
needn't
shan
shan't
shouldn
shouldn't
wasn
wasn't
weren
weren't
won
won't
wouldn
wouldn't
patient
patients
study
studies
research
researches
therapeutic
therapy
therapies
medication
drug
drugs
monitoring
tdm
management
treatment
treated
clinical
effect
effects
efficacy
efficacies
response
outcome
result
results
evaluation
comparison
assessment
analysis
pharmacokinetic
pharmacokinetics
concentration
concentrations
level
levels
dose
doses
dosing
serum
plasma
disease
diseases
care
blood
high
human
review
reviews
safety
nan
