## Supplemental Table4 for "The use of text mining to obtain a historical overview of research on therapeutic drug monitoring"

### Sheet: Topic19
Supplemental Table 4. The detailed result of LDA
Group	Proposed title	word1	word2	word3	word4	word5	word6	word7	word8	word9	word10	weight for word1	weight for word2	weight for word3	weight for word4	weight for word5	weight for word6	weight for word7	weight for word8	weight for word9	weight for word10	publication counts (n)				ratio (%)
																						period I	period II	period III	period IV	period I	period II	period III	period IV
A	General	risk	ci	associated	months	adverse	cancer	events	years	lithium	survival	1468.86	1356.54	1232.1	985.163	912.974	907.228	821.93	698.619	687.443	626.735	2003	1660	1020	826	35.3699	25.6529	17.8446	14.9017
B	Transplantation	tacrolimus	transplant	liver	transplantation	renal	recipients	cyclosporine	rejection	immunosuppressive	tac	2480.08	1740.2	1381.78	1354.71	1303.44	1234.17	992.327	923.779	829.394	826.673	242	350	179	143	4.27335	5.40875	3.13156	2.57983
C	Leukemia	imatinib	chronic	leukemia	cf	cml	kinase	group	tyrosine	fibrosis	molecular	696.829	399.215	373.063	353.053	314.053	306.78	303.266	250.569	238.735	238.089	60	95	150	122	1.05951	1.46809	2.62421	2.20097
D	General cancer	cells	cell	tumor	cancer	expression	vivo	il	tissue	imaging	biomarkers	1060.59	1056.2	941.001	718.839	630.032	623.356	567.767	511.967	488.766	480.22	119	226	253	285	2.10136	3.49251	4.42617	5.14162
E	Autoimmune diseases	anti	infliximab	ifx	mtx	tnf	antibodies	ibd	inflammatory	ra	methotrexate	1268.36	907.635	825.749	729.053	686.884	683.782	614.934	583.521	548.557	533.057	50	111	181	341	0.882924	1.71535	3.16655	6.1519
F	Antidepressants and antipsychotics	symptoms	disorder	olanzapine	group	depression	children	methadone	weeks	antidepressant	fu	596.894	586.8	503.948	501.052	500.697	459.877	439.076	389.47	370.925	370.053	237	241	228	208	4.18506	3.72431	3.9888	3.75248
G	Oral anticoagulants	warfarin	inr	anticoagulation	oral	hcv	dabigatran	bleeding	international	time	hepatitis	2692.05	2617.66	1429.41	888.715	832.017	752.133	751.38	666.258	650.541	637.348	169	305	441	274	2.98428	4.71334	7.71519	4.94317
H	Cardiovascular diseases and sedation	pain	nurses	cardiac	administration	infusion	chronic	surgery	heart	acute	side	1332.65	485.1	465.212	414.277	409.144	398.61	394.609	383.331	374.057	352.698	283	253	131	65	4.99735	3.90975	2.29181	1.17265
I	TDM practice	adherence	health	data	hospital	medical	guidelines	practice	compliance	pharmacists	cost	3079.06	1439.77	1394.92	1102.49	1075.02	994.409	992.246	876.167	870.848	839.798	468	652	483	362	8.26417	10.0757	8.44997	6.53076
J	Hypertension and heart failure	pressure	hypertension	heart	bone	bp	baseline	failure	data	antihypertensive	changes	629.744	554.281	526.38	491.757	446.731	408.455	323.169	307.281	274.986	274.025	102	177	199	126	1.80117	2.73528	3.48146	2.27314
K	Methods	method	ms	samples	assay	liquid	chromatography	mass	detection	lc	quantification	4223.1	3466.13	2859.28	2244.99	2092.19	1725.38	1590.74	1413.11	1337.05	1254.75	363	408	455	696	6.41003	6.30505	7.96011	12.5564
L	Intravenous anticoagulants	heparin	platelet	aptt	anti	bleeding	xa	time	activity	factor	act	1750.74	1065.05	986.262	883.741	866.674	802.053	767.936	559.469	546.911	546.292	225	293	285	251	3.97316	4.52789	4.986	4.52823
M	Pharmacokinetics	model	auc	mpa	clearance	pk	population	csa	data	exposure	variability	2314.21	2297.43	1538.55	1401.85	1348.53	1340.93	1279.13	1224.21	1153.26	1083.72	281	376	278	431	4.96203	5.81054	4.86354	7.77557
N	Diabetes	group	groups	control	placebo	randomized	insulin	diabetes	baseline	trial	weeks	5397.7	1889.67	1403.54	1277.98	1030.93	1015.24	1008.06	990.153	928.2	859.293	108	167	322	332	1.90712	2.58074	5.63331	5.98954
O	HIV	hiv	clozapine	viral	antiretroviral	art	infected	load	cd4	children	resistance	2418.34	1209.48	1020.23	936.234	827.436	816.115	673.702	651.372	474.999	467.203	109	251	211	131	1.92477	3.87884	3.69139	2.36334
P	Tuberculosis	adverse	tb	reactions	tuberculosis	events	development	data	information	reports	pet	1711.25	965.007	828.071	670.998	660.987	540.854	423.079	417.458	415.501	382.098	209	238	234	146	3.69062	3.67795	4.09377	2.63395
Q	Thiopurine drugs	activity	hair	tgn	thiopurine	inflammatory	drug	rbc	day	copd	days	445.908	412.17	299.053	298.053	241.289	231.522	200.461	199.472	190.161	188.953	64	107	110	101	1.13014	1.65353	1.92442	1.82212
R	Antibiotics and antifungals	vancomycin	antibiotic	voriconazole	toxicity	infections	antibiotics	target	dosage	drug	children	1250.92	1160.73	1021.17	1020.12	913.09	880.275	852.666	822.125	813.715	803.341	355	363	425	570	6.26876	5.60964	7.43527	10.2832
S	Anticonvulsants	pregnancy	sedation	women	phenytoin	vpa	cbz	infants	carbamazepine	csf	propofol	912.944	849.459	824.713	637.107	564.053	474.053	453.059	450.482	431.879	408.917	216	198	131	133	3.81423	3.05981	2.29181	2.39942
